# Multi-modal data Integration for Metastatic Risk Prediction of AJCC Stage I/II Melanomas: Results from the Population-based Dutch Early-stage Melanoma Study (D-ESMEL)

**DOI:** 10.64898/2026.10.29.26366608

**Authors:** Jasper Ouwerkerk, Thamila Kerkour, Catherine Zhou, Antien Mooyaart, Andrew P. Stubbs, Marcel J.T. Reinders, Yunlei Li, Loes M. Hollestein

**Author notes:** Equal contributor (Yunlei Li, Loes M. Hollestein).

## Abstract

Early-stage melanoma accounts for 40-60% of melanoma-related deaths. Most prognostic modelling studies focus on unimodal approaches or a single multimodal integration strategy, overlooking alternative methods and biological processes underlying metastatic progression. We aimed to evaluate multi-modal data integration for predicting metastasis using the Dutch Early-Stage Melanoma (D-ESMEL) study, the world’s largest multi-modal cohort of American Joint Committee on Cancer (AJCC) stage I/II melanoma.

We analysed clinicopathological, genomic, transcriptomic, and pathomics data from the D-ESMEL study. The discovery set included 221 case-control sets matched on follow-up time, age, sex, Breslow thickness, and ulceration. The validation cohort included 154 AJCC stage matched case-control sets based on a population of >5,500 stage I/II melanoma patients. We evaluated four integration strategies (early, intermediate, mixed, and late) using a repeated (n=5) nested 3-fold cross-validation in the discovery set. The best-performing models were evaluated in the validation cohort using the odds ratios (ORs) and a weighted C-index reflecting performance in the sampled population.

In the discovery set, intermediate integration of genomics and transcriptomics achieved the highest balanced accuracy (µ: 0·62; 95% CI: 0·57-0·66). Early and late integration of transcriptomics and pathomics, and the unimodal transcriptomics model showed similar performance (µ: 0·61; 95% CI: 0·58-0·65). In the validation cohort both early integration, late integration, and the unimodal transcriptomics model achieved the highest balanced accuracy of 0·60· When adjusted for clinicopathological risk factors early integration remained an independent prognostic factor for metastasis (OR 1·75; p<0·01), outperforming transcriptomics alone (OR 1·26; p<0·01). Early integration reached a weighted C-index of 0·83 outperforming AJCC stage (0·81 C-index). When combined the population-weighted C-index was significantly improved to 0·85 (p<0·01).

Early integration of transcriptomics and pathomics outperformed all unimodal models and improved prediction of distant metastasis independently of AJCC stage. Understanding the biological mechanisms underlying these predictions may further support clinical decision-making.
