## Supplementary Table S2 for "Multi-modal data Integration for Metastatic Risk Prediction of AJCC Stage I/II Melanomas: Results from the Population-based Dutch Early-stage Melanoma Study (D-ESMEL)"

### Sheet: Sheet1
Method	Algorithm	Parameter	Range (Step)	Number of parameters	Combinations
Dimension Reduction	UMAP	N components	15 – 55 (10)	5	5	30
	PCA	N components	15 – 55 (10)	5	10
		Kernel	Linear, RBF	2
Feature Selection	Sequential Feature Selection	Estimator	Logistic Regression	1	2
		Direction	Forward, Backward	2
		Tolerance	0.01	1
Prediction Model	SVM	kernel	Linear, RBF	2	12	360
		C	1e-5 – 0.0 (0.1)	6
	Logistic Regression	L1 ratio	0.0 - 1.0 (0.25)	5	30	900
		C	1e-5 – 0.0 (0.1)	6													s
	Random Forest	Max depth	2	1	1	30
		N Estimators	5	1
	NN Intermediate	Reduction of neurons in modality layers	[1, 2 , 2]	1	1	30
		Reduction of neurons integrated layers	[2, 2]	1
		L1	0	1
		L2	0	1
		Learn Rate	0.001	1
Data Integration	Early	Modality	Genomics, Transcriptomics, Pathomics, Histopathological scoring	11	11	14190
	Intermediate	Modality	Genomics, Transcriptomics, Pathomics, Histopathological scoring	11	11	14190
	Mixed	Modality	Genomics, Transcriptomics, Pathomics, Histopathological scoring	11	11	330
	Late	Modality	Genomics, Transcriptomics, Pathomics, Histopathological scoring	11	33	33
		Ensemble	Mean, Majority voting, Logistic regression	3
	Unimodal	Modality	Genomics, Transcriptomics, Pathomics, Histopathological scoring	4	4	5160
					Total:	33903
