## Supplementary Table S3 for "Multi-modal data Integration for Metastatic Risk Prediction of AJCC Stage I/II Melanomas: Results from the Population-based Dutch Early-stage Melanoma Study (D-ESMEL)"

### Sheet: Supplementary Table S3
Cohort	Discovery set		Validation cohort
Characteristic	Control (N=123)	Case (N=123)	Control (N=140)	Case (N=140)
Time until distant metastasis, years
<2	NA	38 (31%)	NA	76 (54%)
"2-5	NA	46 (37%)	NA	61 (44%)
"5-8	NA	28 (23%)	NA	3 (2%)
>8	NA	11 (9%)	NA	0 (0%)
Age (median (IQR))	63 (49-71)	63 (48-71)	70 (56-78)	68 (55-76)
Sex (n(%))
Female	46 (37%)	46 (37%)	80 (57%)	66 (47%)
Male	77 (63%)	77 (63%)	60 (43%)	74 (53%)
Breslow, mm (n(%))
≤1.0	23 (19%)	23 (19%)	22 (16%)	18 (13%)
>1.0-2.0	44 (36%)	43 (35%)	35 (25%)	38 (27%)
>2.0-4.0	37 (30%)	36 (29%)	34 (24%)	33 (24%)
>4.0	19 (15%)	21 (17%)	49 (35%)	51 (36%)
Ulceration (n(%))
Absent	80 (65%)	80 (65%)	84 (60%)	78 (56%)
Present	43 (35%)	43 (35%)	56 (40%)	62 (44%)
Stage (n(%))
1A	23 (19%)	23 (19%)	18 (13%)	18 (13%)
1B	36 (29%)	36 (29%)	35 (25%)	35 (25%)
2A	21 (17%)	21 (17%)	26 (19%)	26 (19%)
2B	34 (28%)	34 (28%)	28 (20%)	28 (20%)
2C	9 (7%)	9 (7%)	33 (24%)	33 (24%)
Location (n(%))
Face/neck	8 (7%)	9 (7%)	23 (16%)	26 (19%)
Lower extremities	31 (25%)	21 (17%)	37 (26%)	37 (26%)
Scalp	5 (4%)	9 (7%)	0 (0%)	0 (0%)
Trunk	53 (43%)	60 (49%)	47 (34%)	54 (39%)
Upper extremities	26 (21%)	24 (20%)	33 (24%)	23 (16%)
WHO subtype (n(%))
ALM	3 (2%)	3 (2%)	4 (3%)	2 (1%)
DM	1 (1%)	2 (2%)	1 (1%)	0 (0%)
LMM	0 (0%)	2 (2%)	2 (1%)	4 (3%)
NM	21 (17%)	17 (14%)	30 (21%)	23 (16%)
SSM	95 (77%)	96 (78%)	87 (62%)	98 (70%)
Unspecified	3 (2%)	3 (2%)	16 (11%)	13 (9%)
