## Supplementary Table S4 for "Multi-modal data Integration for Metastatic Risk Prediction of AJCC Stage I/II Melanomas: Results from the Population-based Dutch Early-stage Melanoma Study (D-ESMEL)"

### Sheet: Sheet1
Setup	Intermediate Integration (Genomics+Transcriptomics)	Early Integration (Transcriptomics+Pathomics)	Late Integration (Transcriptomics+Pathomics)	Transcriptomics	Genomics	Pathomics	Mixed Integration (Genomics+Histopathological Scoring+Transcriptomics)	Histopathological Scoring
Intermediate Integration (Genomics+Transcriptomics)		0.182338	0.229309	0.229309	0.0553589	0.00836182	0.0553589	0.000427246
Early Integration (Transcriptomics+Pathomics)	0.182338		0.803955	0.846924	0.083252	0.0215454	0.0637207	0.000610352
Late Integration (Transcriptomics+Pathomics)	0.229309	0.803955		0.317311	0.0946045	0.00335693	0.083252	0.000305176
Transcriptomics	0.229309	0.846924	0.317311		0.106995	0.00427246	0.0946045	0.000305176
Genomics	0.0553589	0.083252	0.0946045	0.106995		0.389404	0.524475	0.00201416
Pathomics	0.00836182	0.0215454	0.00335693	0.00427246	0.389404		0.890381	0.0301514
Mixed Integration (Genomics+Histopathological Scoring+Transcriptomics)	0.0553589	0.0637207	0.083252	0.0946045	0.524475	0.890381		0.207764
Histopathological Scoring	0.000427246	0.000610352	0.000305176	0.000305176	0.00201416	0.0301514	0.207764
