## Supplementary Table S5 for "Multi-modal data Integration for Metastatic Risk Prediction of AJCC Stage I/II Melanomas: Results from the Population-based Dutch Early-stage Melanoma Study (D-ESMEL)"

### Sheet: a) Discovery
Integration	Modality	Metric	Value
Mixed	Genomics-Transcriptomics	Balanced Accuracy	0.662602
Early	Transcriptomics-Pathomics	Balanced Accuracy	0.638211
Unimodal	Transcriptomics	Balanced Accuracy	0.691057
Late	Transcriptomics-Pathomics	Balanced Accuracy	0.691057
Mixed	Genomics-Transcriptomics	AUROC	0.708441
Early	Transcriptomics-Pathomics	AUROC	0.673078
Unimodal	Transcriptomics	AUROC	0.746051
Late	Transcriptomics-Pathomics	AUROC	0.745985
Mixed	Genomics-Transcriptomics	Sensitivity	0.658537
Early	Transcriptomics-Pathomics	Sensitivity	0.634146
Unimodal	Transcriptomics	Sensitivity	0.666667
Late	Transcriptomics-Pathomics	Sensitivity	0.666667
Mixed	Genomics-Transcriptomics	Specificity	0.666667
Early	Transcriptomics-Pathomics	Specificity	0.642276
Unimodal	Transcriptomics	Specificity	0.715447
Late	Transcriptomics-Pathomics	Specificity	0.715447

### Sheet: b) Validation (Stage-matched)
Integration	Modality	Metric	Value
Early	Transcriptomics-Pathomics	Balanced Accuracy	0.610714
Unimodal	Transcriptomics	Balanced Accuracy	0.614286
Late	Transcriptomics-Pathomics	Balanced Accuracy	0.614286
Early	Transcriptomics-Pathomics	AUROC	0.662755
Unimodal	Transcriptomics	AUROC	0.644898
Late	Transcriptomics-Pathomics	AUROC	0.644796
Early	Transcriptomics-Pathomics	Sensitivity	0.7
Unimodal	Transcriptomics	Sensitivity	0.8
Late	Transcriptomics-Pathomics	Sensitivity	0.8
Early	Transcriptomics-Pathomics	Specificity	0.521429
Unimodal	Transcriptomics	Specificity	0.428571
Late	Transcriptomics-Pathomics	Specificity	0.428571

### Sheet: c) Validation (Population)
Integration	Modality	Metric	Value
Early	Transcriptomics-Pathomics	Balanced Accuracy	0.758028
Unimodal	Transcriptomics	Balanced Accuracy	0.723594
Late	Transcriptomics-Pathomics	Balanced Accuracy	0.723594
Early	Transcriptomics-Pathomics	AUROC	0.825651
Unimodal	Transcriptomics	AUROC	0.785149
Late	Transcriptomics-Pathomics	AUROC	0.785126
Early	Transcriptomics-Pathomics	Sensitivity	0.7
Unimodal	Transcriptomics	Sensitivity	0.8
Late	Transcriptomics-Pathomics	Sensitivity	0.8
Early	Transcriptomics-Pathomics	Specificity	0.816056
Unimodal	Transcriptomics	Specificity	0.647187
Late	Transcriptomics-Pathomics	Specificity	0.647187
