## Supplementary Table S6 for "Multi-modal data Integration for Metastatic Risk Prediction of AJCC Stage I/II Melanomas: Results from the Population-based Dutch Early-stage Melanoma Study (D-ESMEL)"

Model	Early Integration			Unimodal Transcriptomics			Late Integration
Statistic	OR	lower 95% CI	upper 95% CI	OR	lower 95% CI	upper 95% CI	OR	lower 95% CI	upper 95% CI
Unadjusted	1.78	1.42	2.23	1.25	1.14	1.37	1.48	1.25	1.75
age+sex	1.79	1.42	2.25	1.26	1.14	1.39	1.49	1.25	1.78
age+sex+breslow+ulceration	1.84	1.45	2.33	1.28	1.15	1.42	1.53	1.27	1.84
age+sex+WHO subtype+location	1.81	1.43	2.29	1.25	1.13	1.39	1.49	1.24	1.78
age+sex+breslow+ulceration+WHO subtype+location	1.86	1.46	2.38	1.27	1.14	1.42	1.53	1.27	1.85
