## Supplementary Table S7 for "Multi-modal data Integration for Metastatic Risk Prediction of AJCC Stage I/II Melanomas: Results from the Population-based Dutch Early-stage Melanoma Study (D-ESMEL)"

Gene	PC	Loading value	Risk Impact
CFLAR	PC0	0.597108551	Low Risk
RBM5	PC0	0.553737389	Low Risk
CREBBP	PC0	0.578355396	Low Risk
MYCBP2	PC0	0.598119691	Low Risk
NISCH	PC0	0.607243604	Low Risk
RABGAP1	PC0	0.568493436	Low Risk
CEP68	PC0	0.605766849	Low Risk
IKZF2	PC0	0.583558429	Low Risk
VPS13D	PC0	0.553597113	Low Risk
H6PD	PC0	0.571841378	Low Risk
ELN	PC0	0.567322598	Low Risk
HDAC7	PC0	0.582627042	Low Risk
TNK2	PC0	0.584315444	Low Risk
MON2	PC0	0.64571386	Low Risk
SPEN	PC0	0.570067815	Low Risk
ZBTB11	PC0	0.594751565	Low Risk
IP6K2	PC0	0.567584615	Low Risk
ARHGAP10	PC0	0.592131568	Low Risk
LNX1	PC0	0.557055881	Low Risk
ZZEF1	PC0	0.555844597	Low Risk
ARHGEF10L	PC0	0.559929111	Low Risk
PPP1R12B	PC0	0.561495061	Low Risk
SMARCA2	PC0	0.569091841	Low Risk
SRCAP	PC0	0.556422975	Low Risk
DOP1A	PC0	0.593444122	Low Risk
ZNF264	PC0	0.666261843	Low Risk
NCOA1	PC0	0.580408152	Low Risk
NFX1	PC0	0.578080723	Low Risk
ASAP3	PC0	0.591483238	Low Risk
KDM2B	PC0	0.562265201	Low Risk
DTX2	PC0	0.566483629	Low Risk
NLRP1	PC0	0.63660983	Low Risk
HOOK2	PC0	0.558182889	Low Risk
BTAF1	PC0	0.578207492	Low Risk
BRD1	PC0	0.566254405	Low Risk
KHNYN	PC0	0.590287266	Low Risk
SRSF5	PC0	0.579462355	Low Risk
EFS	PC0	0.58891048	Low Risk
DIDO1	PC0	0.591323358	Low Risk
JAG1	PC0	0.55652919	Low Risk
CENPT	PC0	0.569759622	Low Risk
NFAT5	PC0	0.563416326	Low Risk
N4BP1	PC0	0.561152382	Low Risk
ZNF423	PC0	0.617949182	Low Risk
SMPD3	PC0	0.566947046	Low Risk
LFNG	PC0	0.604923526	Low Risk
ECM2	PC0	0.587919159	Low Risk
TLE4	PC0	0.558334002	Low Risk
DNM1	PC0	0.600151038	Low Risk
DNMBP	PC0	0.640554367	Low Risk
SH3PXD2A	PC0	0.631458986	Low Risk
MADD	PC0	0.558684799	Low Risk
HCFC2	PC0	0.557215192	Low Risk
FAM120B	PC0	0.572368053	Low Risk
TBX18	PC0	0.56337075	Low Risk
COL7A1	PC0	0.607542051	Low Risk
FOXP1	PC0	0.594533002	Low Risk
ID2	PC0	0.572240913	Low Risk
PARD3B	PC0	0.639892103	Low Risk
PLAGL1	PC0	0.572008658	Low Risk
YLPM1	PC0	0.612713703	Low Risk
ATAD2B	PC0	0.566211746	Low Risk
BCL11A	PC0	0.571627266	Low Risk
EPC1	PC0	0.589162442	Low Risk
PDLIM2	PC0	0.586734387	Low Risk
ADCY7	PC0	0.560812492	Low Risk
ECHDC2	PC0	0.589411589	Low Risk
MED13L	PC0	0.578350595	Low Risk
BAZ2B	PC0	0.556898537	Low Risk
SLC12A4	PC0	0.567980686	Low Risk
TRERF1	PC0	0.593433942	Low Risk
RREB1	PC0	0.646754986	Low Risk
AHDC1	PC0	0.560336896	Low Risk
BCL11B	PC0	0.58477281	Low Risk
KDM4B	PC0	0.555918983	Low Risk
PRKRIP1	PC0	0.554191243	Low Risk
ADCY4	PC0	0.556513581	Low Risk
PNPLA7	PC0	0.556613831	Low Risk
HIP1R	PC0	0.583440972	Low Risk
CASZ1	PC0	0.593406473	Low Risk
EPS8L1	PC0	0.571394796	Low Risk
ANKHD1	PC0	0.570480915	Low Risk
ANO1	PC0	0.581170859	Low Risk
ITGB4	PC0	0.553762935	Low Risk
ZFC3H1	PC0	0.605498455	Low Risk
DGLUCY	PC0	0.627352832	Low Risk
GRHL1	PC0	0.568119439	Low Risk
RELCH	PC0	0.580641194	Low Risk
IL15RA	PC0	0.620293066	Low Risk
ARGLU1	PC0	0.582654511	Low Risk
ERCC5	PC0	0.579758303	Low Risk
RC3H1	PC0	0.588997674	Low Risk
APPL2	PC0	0.571227627	Low Risk
CDK9	PC0	0.594115333	Low Risk
STX17	PC0	0.567652323	Low Risk
GARNL3	PC0	0.579828745	Low Risk
IL11RA	PC0	0.585642954	Low Risk
DENND4C	PC0	0.564367309	Low Risk
DUOX1	PC0	0.568102086	Low Risk
BLTP1	PC0	0.580157219	Low Risk
PRDM5	PC0	0.578168133	Low Risk
LRIG3	PC0	0.605118435	Low Risk
DCAF5	PC0	0.615340261	Low Risk
STON2	PC0	0.573395651	Low Risk
NFIC	PC0	0.558222182	Low Risk
ADAMTS10	PC0	0.626975708	Low Risk
PTPRF	PC0	0.590203111	Low Risk
EML4	PC0	0.570412041	Low Risk
MEIS1	PC0	0.565090189	Low Risk
FAM193B	PC0	0.557844886	Low Risk
RNF217	PC0	0.582394135	Low Risk
AOPEP	PC0	0.596582986	Low Risk
SH3GLB2	PC0	0.645956369	Low Risk
CAMK2G	PC0	0.554971064	Low Risk
ADAM33	PC0	0.5898887	Low Risk
PLCH2	PC0	0.573823615	Low Risk
KIAA1328	PC0	0.580588508	Low Risk
DOCK1	PC0	0.561258548	Low Risk
ANK3	PC0	0.564702266	Low Risk
DLG5	PC0	0.578837775	Low Risk
NR3C2	PC0	0.572110423	Low Risk
SETBP1	PC0	0.561783923	Low Risk
ZFP36L2	PC0	0.587082605	Low Risk
PTPRK	PC0	0.563267523	Low Risk
ZNF117	PC0	0.574701954	Low Risk
TRAPPC8	PC0	0.618310749	Low Risk
ABCA6	PC0	0.560769871	Low Risk
FGD5	PC0	0.570090662	Low Risk
KAT6B	PC0	0.61056337	Low Risk
RAB11FIP1	PC0	0.557767599	Low Risk
STARD9	PC0	0.620518032	Low Risk
RALGDS	PC0	0.579422831	Low Risk
RDH13	PC0	0.560569516	Low Risk
NBEAL2	PC0	0.603796666	Low Risk
SPSB3	PC0	0.609580164	Low Risk
MXRA8	PC0	0.569701209	Low Risk
MEGF6	PC0	0.566163702	Low Risk
REL	PC0	0.566887728	Low Risk
MST1R	PC0	0.558874953	Low Risk
EBF1	PC0	0.571405191	Low Risk
GAPVD1	PC0	0.565923492	Low Risk
PCF11	PC0	0.577224948	Low Risk
TSC1	PC0	0.5820917	Low Risk
RIC3	PC0	0.562625408	Low Risk
NDST2	PC0	0.557051678	Low Risk
MAP1A	PC0	0.558732685	Low Risk
ZNF91	PC0	0.56129064	Low Risk
STIM1	PC0	0.562026591	Low Risk
ZNF646	PC0	0.564378631	Low Risk
ATG16L2	PC0	0.5607974	Low Risk
HR	PC0	0.559641366	Low Risk
TNXB	PC0	0.556644832	Low Risk
ZBTB5	PC0	0.563711753	Low Risk
IRX2	PC0	0.580981097	Low Risk
AKAP13	PC0	0.566215315	Low Risk
TRIM8	PC0	0.588387709	Low Risk
PLEKHG5	PC0	0.554399416	Low Risk
AFF1	PC0	0.672966292	Low Risk
SP3	PC0	0.580234055	Low Risk
HECTD4	PC0	0.57263341	Low Risk
FZD4	PC0	0.572853163	Low Risk
SYNE3	PC0	0.571416114	Low Risk
HIC1	PC0	0.580659547	Low Risk
PLEKHM3	PC0	0.573569294	Low Risk
MROH1	PC0	0.571371566	Low Risk
FGD6	PC0	0.626856742	Low Risk
EHMT1	PC0	0.581519465	Low Risk
SLC9A9	PC0	0.553902855	Low Risk
EP400	PC0	0.600960529	Low Risk
KMT5A	PC0	0.59194347	Low Risk
TBX1	PC0	0.572199728	Low Risk
AMER1	PC0	0.586565295	Low Risk
ANO9	PC0	0.602783181	Low Risk
LRRC37B	PC0	0.608433395	Low Risk
ZNF445	PC0	0.582436088	Low Risk
PBX1	PC0	0.624294775	Low Risk
ZFP36L1	PC0	0.568133279	Low Risk
RXRA	PC0	0.592565043	Low Risk
GOLGA8R	PC0	0.563178512	Low Risk
GLDN	PC0	0.558467115	Low Risk
TET3	PC0	0.596383747	Low Risk
ZNF493	PC0	0.650766322	Low Risk
ZNF782	PC0	0.632622871	Low Risk
ZNF846	PC0	0.575068624	Low Risk
ZNF431	PC0	0.588347691	Low Risk
ZNF675	PC0	0.554172725	Low Risk
MIB2	PC0	0.555618667	Low Risk
PHF2	PC0	0.631129943	Low Risk
ZNF44	PC0	0.623619944	Low Risk
ZNF335	PC0	0.597383868	Low Risk
LRBA	PC0	0.583933561	Low Risk
NCOA6	PC0	0.581115401	Low Risk
RUSC2	PC0	0.572207794	Low Risk
SGMS1	PC0	0.574038449	Low Risk
HAUS7	PC0	0.554763357	Low Risk
LCAT	PC0	0.604742063	Low Risk
GALT	PC0	0.595242407	Low Risk
ZSWIM8	PC0	0.566154064	Low Risk
SDHAP2	PC0	0.559848018	Low Risk
PLEKHM1	PC0	0.555810235	Low Risk
PARG	PC0	0.55455502	Low Risk
ANAPC1P2	PC0	0.593679843	Low Risk
ZBED5	PC0	0.602777182	Low Risk
SIMC1P1	PC0	0.595199627	Low Risk
MYO15B	PC0	0.595669646	Low Risk
FAM156A	PC0	0.588177223	Low Risk
NBPF19	PC0	0.566180882	Low Risk
NBPF10	PC0	0.565574142	Low Risk
STRAP	PC0	-0.379979292	High Risk
GPM6B	PC0	-0.297040734	High Risk
TM7SF3	PC0	-0.350991157	High Risk
PFN2	PC0	-0.284314533	High Risk
HACD3	PC0	-0.304270366	High Risk
GPR137B	PC0	-0.318295008	High Risk
HSP90AA1	PC0	-0.353139116	High Risk
CD59	PC0	-0.303213848	High Risk
SNX10	PC0	-0.353615782	High Risk
TMEM230	PC0	-0.309961566	High Risk
DLL3	PC0	-0.289539576	High Risk
TMEM14A	PC0	-0.31295482	High Risk
HSP90AB1	PC0	-0.30815563	High Risk
CDC7	PC0	-0.308960415	High Risk
FBXO7	PC0	-0.301896646	High Risk
CNIH1	PC0	-0.288013504	High Risk
GPR143	PC0	-0.300893115	High Risk
LAPTM4B	PC0	-0.393981617	High Risk
TMEM147	PC0	-0.355908949	High Risk
NAMPT	PC0	-0.294465365	High Risk
LSM5	PC0	-0.346105631	High Risk
C1QBP	PC0	-0.285302947	High Risk
LGALS3BP	PC0	-0.328440625	High Risk
PRKAR1A	PC0	-0.335708589	High Risk
TMEM33	PC0	-0.283916164	High Risk
HSPA8	PC0	-0.321184725	High Risk
ST3GAL4	PC0	-0.289716566	High Risk
MRPL51	PC0	-0.309676819	High Risk
LDHB	PC0	-0.359319614	High Risk
TMEM14C	PC0	-0.312726072	High Risk
MCM3	PC0	-0.285849321	High Risk
E2F3	PC0	-0.32701605	High Risk
PTP4A1	PC0	-0.326831157	High Risk
CUTA	PC0	-0.29405092	High Risk
GNPDA1	PC0	-0.332311981	High Risk
HSPE1	PC0	-0.375729556	High Risk
SRM	PC0	-0.33922736	High Risk
CENPF	PC0	-0.308024426	High Risk
RCN2	PC0	-0.338202122	High Risk
NRP2	PC0	-0.318171891	High Risk
SLIRP	PC0	-0.328029683	High Risk
RHOQ	PC0	-0.284021598	High Risk
MLANA	PC0	-0.300478585	High Risk
CBX3	PC0	-0.296872373	High Risk
PRDX4	PC0	-0.332251645	High Risk
PLP1	PC0	-0.364318196	High Risk
CKS2	PC0	-0.32496431	High Risk
ACSL3	PC0	-0.292519633	High Risk
SNRPC	PC0	-0.350840465	High Risk
EEF1E1	PC0	-0.313664023	High Risk
DLGAP5	PC0	-0.285839887	High Risk
PAICS	PC0	-0.354947977	High Risk
VGF	PC0	-0.307262044	High Risk
CALU	PC0	-0.290192315	High Risk
HAT1	PC0	-0.289937051	High Risk
DAD1	PC0	-0.320862028	High Risk
PPT1	PC0	-0.299372823	High Risk
MRPL35	PC0	-0.309306862	High Risk
SEC61G	PC0	-0.297069816	High Risk
PCNA	PC0	-0.324741091	High Risk
POMP	PC0	-0.339536643	High Risk
SORT1	PC0	-0.340903127	High Risk
LAMTOR5	PC0	-0.316403805	High Risk
LDHA	PC0	-0.297476604	High Risk
SLC43A3	PC0	-0.315446583	High Risk
TMEM258	PC0	-0.322804463	High Risk
CD63	PC0	-0.404807734	High Risk
CDK4	PC0	-0.293526314	High Risk
SERPINE2	PC0	-0.367586252	High Risk
EDNRB	PC0	-0.339072681	High Risk
PPIL1	PC0	-0.328836352	High Risk
FLOT1	PC0	-0.327689816	High Risk
TPMT	PC0	-0.33534225	High Risk
SDCBP	PC0	-0.374434309	High Risk
KIF23	PC0	-0.28527885	High Risk
SCARB2	PC0	-0.317343096	High Risk
PHLDA1	PC0	-0.345364861	High Risk
BCL2A1	PC0	-0.317668552	High Risk
SEC11A	PC0	-0.370288569	High Risk
TMCO1	PC0	-0.374314448	High Risk
SNRPG	PC0	-0.288688335	High Risk
HSPD1	PC0	-0.355397503	High Risk
IGSF11	PC0	-0.301806195	High Risk
TBC1D7	PC0	-0.360183103	High Risk
LRP12	PC0	-0.28680467	High Risk
GSTO1	PC0	-0.326548864	High Risk
CCT5	PC0	-0.333146285	High Risk
GPR180	PC0	-0.297712947	High Risk
ATP6V1C1	PC0	-0.322210751	High Risk
AGPAT5	PC0	-0.2872506	High Risk
SLC35B2	PC0	-0.386763458	High Risk
ALG8	PC0	-0.319640506	High Risk
PSMB4	PC0	-0.2888464	High Risk
VMA21	PC0	-0.378222132	High Risk
S100B	PC0	-0.29376208	High Risk
S100A1	PC0	-0.309436618	High Risk
BOLA3	PC0	-0.380811386	High Risk
KRTCAP2	PC0	-0.312836188	High Risk
CCT3	PC0	-0.376132612	High Risk
SNHG16	PC0	-0.300102145	High Risk
H2AZ1	PC0	-0.382841531	High Risk
MAD2L1	PC0	-0.299346679	High Risk
ANXA5	PC0	-0.345220846	High Risk
SLC45A2	PC0	-0.296871057	High Risk
RHOBTB3	PC0	-0.286391103	High Risk
PTTG1	PC0	-0.370650236	High Risk
DCAF13	PC0	-0.347545393	High Risk
CENPN	PC0	-0.365442783	High Risk
SEC11C	PC0	-0.304783869	High Risk
CIAO2A	PC0	-0.349999761	High Risk
PHB1	PC0	-0.339272171	High Risk
SLC3A2	PC0	-0.326738084	High Risk
CTNNB1	PC0	-0.332215529	High Risk
SH3TC2	PC0	-0.290584813	High Risk
CDK1	PC0	-0.294329258	High Risk
TMED10	PC0	-0.308598975	High Risk
TBCA	PC0	-0.336211969	High Risk
RRM2	PC0	-0.306435578	High Risk
PAIP1	PC0	-0.385365262	High Risk
DPY19L1	PC0	-0.295354248	High Risk
EXO1	PC0	-0.306003931	High Risk
TMEM64	PC0	-0.337189908	High Risk
MRPS23	PC0	-0.284848197	High Risk
SNRPE	PC0	-0.354546872	High Risk
BACE2	PC0	-0.354252355	High Risk
AP1S2	PC0	-0.378949898	High Risk
KPNA2	PC0	-0.344133996	High Risk
NDUFB1	PC0	-0.334070442	High Risk
RPS27L	PC0	-0.388309854	High Risk
SLC24A5	PC0	-0.321232299	High Risk
TOMM7	PC0	-0.328470172	High Risk
GMFB	PC0	-0.293360767	High Risk
HSD17B11	PC0	-0.308945888	High Risk
GLMP	PC0	-0.311778526	High Risk
OSTC	PC0	-0.393952277	High Risk
SHISA4	PC0	-0.331947515	High Risk
SNORA21	PC0	-0.387956828	High Risk
SNORA63	PC0	-0.394515111	High Risk
SNORA31	PC0	-0.315984478	High Risk
SNORA52	PC0	-0.440814225	High Risk
SNORA73B	PC0	-0.440078749	High Risk
SNORA71D	PC0	-0.43428404	High Risk
SNORA38	PC0	-0.429536707	High Risk
SNORA74A	PC0	-0.405872492	High Risk
SNORD14B	PC0	-0.300093543	High Risk
SNORA55	PC0	-0.318890006	High Risk
SNORA71C	PC0	-0.439059628	High Risk
SNORA5C	PC0	-0.327734558	High Risk
NEU1	PC0	-0.297999196	High Risk
SNHG32	PC0	-0.33991986	High Risk
LSM2	PC0	-0.329566709	High Risk
SLC35B4	PC0	-0.33765728	High Risk
DUXAP8	PC0	-0.340230714	High Risk
SNORA69	PC0	-0.369908069	High Risk
SNORA22	PC0	-0.475871098	High Risk
SNORA10	PC0	-0.336386323	High Risk
SNORA5A	PC0	-0.430566229	High Risk
SNORD15A	PC0	-0.386284678	High Risk
SNORA27	PC0	-0.369809418	High Risk
SNORA72	PC0	-0.30474226	High Risk
SNORA18	PC0	-0.408678753	High Risk
SNORA70	PC0	-0.408949287	High Risk
SNORA68	PC0	-0.337465817	High Risk
SNORA14B	PC0	-0.301749405	High Risk
SNORA8	PC0	-0.373077806	High Risk
SNORA22C	PC0	-0.305473091	High Risk
SNORA64	PC0	-0.402609282	High Risk
SNORA41	PC0	-0.326364516	High Risk
SNORD15B	PC0	-0.32383637	High Risk
SNORA80E	PC0	-0.319688992	High Risk
SNORA46	PC0	-0.36452954	High Risk
SNORA49	PC0	-0.314758376	High Risk
SNORD83A	PC0	-0.323832102	High Risk
SNORA48	PC0	-0.511837528	High Risk
SNORA40	PC0	-0.363849495	High Risk
TSN	PC0	-0.306315955	High Risk
SNORA26	PC0	-0.315548207	High Risk
HEXA	PC0	-0.288295018	High Risk
SMIM30	PC0	-0.285036305	High Risk
SNORA2C	PC0	-0.36119876	High Risk
SNORA71A	PC0	-0.460875507	High Risk
NOL7	PC0	-0.314379349	High Risk
SNORA71B	PC0	-0.358736002	High Risk
SCARNA12	PC0	-0.350065042	High Risk
SCARNA18	PC0	-0.307988174	High Risk
SNORD10	PC0	-0.438258318	High Risk
NME1	PC0	-0.353714208	High Risk
MIF	PC0	-0.356899884	High Risk
DDOST	PC0	-0.298463251	High Risk
SCARNA22	PC0	-0.306174287	High Risk
SCARNA20	PC0	-0.371748513	High Risk
LOC124902752	PC0	-0.313786667	High Risk
PIGY	PC0	-0.302230995	High Risk
MIA	PC0	-0.31726154	High Risk
MRPL12	PC0	-0.284963928	High Risk
SNORD3A	PC0	-0.42922554	High Risk
SNORA77B	PC0	-0.421757782	High Risk
SNORD3C	PC0	-0.361010054	High Risk
TERC	PC0	-0.318812659	High Risk
SNORA51	PC0	-0.351850972	High Risk
SNORA73A	PC0	-0.45487037	High Risk
SNORA16A	PC0	-0.293786474	High Risk
SNORA24	PC0	-0.349500609	High Risk
SNORA17B	PC0	-0.294845475	High Risk
SNORA9	PC0	-0.354264568	High Risk
SNORD3D	PC0	-0.431340393	High Risk
SNORA67	PC0	-0.489663621	High Risk
SNORA61	PC0	-0.306624484	High Risk
FHL1	PC1	-0.294003321	Low Risk
LAMA3	PC1	-0.265005151	Low Risk
DGKA	PC1	-0.270746947	Low Risk
FGFR2	PC1	-0.310837288	Low Risk
FGFR3	PC1	-0.249407464	Low Risk
ABCC9	PC1	-0.254971604	Low Risk
SPEG	PC1	-0.257957131	Low Risk
ALDH3A2	PC1	-0.263780443	Low Risk
TP63	PC1	-0.269433524	Low Risk
CAMSAP3	PC1	-0.264691776	Low Risk
NEBL	PC1	-0.283273637	Low Risk
RUNX1T1	PC1	-0.26063631	Low Risk
GRHL2	PC1	-0.258301754	Low Risk
LAMB4	PC1	-0.252343855	Low Risk
ESRP1	PC1	-0.287583771	Low Risk
EPHB6	PC1	-0.289857114	Low Risk
RAPGEFL1	PC1	-0.249947434	Low Risk
P2RX1	PC1	-0.270567367	Low Risk
ABCC3	PC1	-0.254978202	Low Risk
CWH43	PC1	-0.255718006	Low Risk
EXPH5	PC1	-0.249214373	Low Risk
SCNN1A	PC1	-0.279368896	Low Risk
SLC38A1	PC1	-0.258724771	Low Risk
VIPR1	PC1	-0.259518257	Low Risk
IL1RL2	PC1	-0.258149757	Low Risk
EPHA4	PC1	-0.26667271	Low Risk
ELOVL4	PC1	-0.258302544	Low Risk
CASQ2	PC1	-0.27362351	Low Risk
EPCAM	PC1	-0.271142608	Low Risk
ATP13A4	PC1	-0.280519832	Low Risk
CNN1	PC1	-0.258902706	Low Risk
ASS1	PC1	-0.275805363	Low Risk
TNS4	PC1	-0.264358326	Low Risk
RAI2	PC1	-0.262176222	Low Risk
PATJ	PC1	-0.281417081	Low Risk
LGR6	PC1	-0.269201835	Low Risk
MYH11	PC1	-0.28735076	Low Risk
VAV3	PC1	-0.29648041	Low Risk
GRHL1	PC1	-0.250105865	Low Risk
DSG1	PC1	-0.274013626	Low Risk
DSC3	PC1	-0.258844531	Low Risk
DSC1	PC1	-0.275977785	Low Risk
POU2F3	PC1	-0.251429415	Low Risk
UNC13C	PC1	-0.28802982	Low Risk
PIK3C2G	PC1	-0.286806715	Low Risk
PLCZ1	PC1	-0.259507666	Low Risk
MYOCD	PC1	-0.299129362	Low Risk
GRB7	PC1	-0.250351527	Low Risk
SYTL1	PC1	-0.250917634	Low Risk
SLC22A3	PC1	-0.251460146	Low Risk
EGFR	PC1	-0.251694086	Low Risk
NTRK2	PC1	-0.256680235	Low Risk
CDHR1	PC1	-0.261177174	Low Risk
ST14	PC1	-0.262112971	Low Risk
ANK3	PC1	-0.292257193	Low Risk
PLA2R1	PC1	-0.249359252	Low Risk
SCN3A	PC1	-0.265793457	Low Risk
PGM5	PC1	-0.26972752	Low Risk
CXADR	PC1	-0.261147162	Low Risk
GRHL3	PC1	-0.251445243	Low Risk
ACTC1	PC1	-0.253483292	Low Risk
SHANK2	PC1	-0.273622502	Low Risk
ACTG2	PC1	-0.264319403	Low Risk
BNIPL	PC1	-0.280605369	Low Risk
FBLN2	PC1	-0.262476509	Low Risk
FHIP1A	PC1	-0.252627372	Low Risk
SP8	PC1	-0.261193578	Low Risk
ACER1	PC1	-0.266394927	Low Risk
TNXB	PC1	-0.252222255	Low Risk
AR	PC1	-0.265604053	Low Risk
P2RY1	PC1	-0.257586015	Low Risk
KRT19	PC1	-0.259860088	Low Risk
SYNPO2	PC1	-0.268159417	Low Risk
SNTG2	PC1	-0.298602447	Low Risk
ADCY5	PC1	-0.264254771	Low Risk
IL20RB	PC1	-0.255512393	Low Risk
DES	PC1	-0.322219179	Low Risk
CRYBG2	PC1	-0.26314715	Low Risk
ACER2	PC1	-0.252403258	Low Risk
NSA2P3	PC1	-0.251736493	Low Risk
ATG9B	PC1	-0.273009397	Low Risk
EPHA10	PC1	-0.326857346	Low Risk
THSD4	PC1	-0.298162427	Low Risk
COL4A5	PC1	-0.259713775	Low Risk
C9orf152	PC1	-0.267188204	Low Risk
THEM5	PC1	-0.253691996	Low Risk
SNORA60	PC1	-0.362017007	Low Risk
SNORD9	PC1	-0.405425592	Low Risk
SNORA63	PC1	-0.286266686	Low Risk
SNORA31	PC1	-0.285344196	Low Risk
SNORD33	PC1	-0.405669948	Low Risk
SNORD104	PC1	-0.252177653	Low Risk
LOC124900277	PC1	-0.283941359	Low Risk
SNORD35A	PC1	-0.404349601	Low Risk
RNA5SP199	PC1	-0.378366426	Low Risk
SNORD118	PC1	-0.366672764	Low Risk
SNORA33	PC1	-0.292603355	Low Risk
RNA5SP161	PC1	-0.289897507	Low Risk
SNORD8	PC1	-0.419844196	Low Risk
SNORD46	PC1	-0.372632262	Low Risk
SNORA3A	PC1	-0.317091997	Low Risk
RNA5SP493	PC1	-0.326725936	Low Risk
RNA5SP387	PC1	-0.293864281	Low Risk
RNA5SP202	PC1	-0.273186363	Low Risk
SNORA65	PC1	-0.406635887	Low Risk
SNORD14B	PC1	-0.368889407	Low Risk
RNA5SP141	PC1	-0.250492013	Low Risk
SNORA63C	PC1	-0.327982966	Low Risk
SNORA55	PC1	-0.285794321	Low Risk
SNORA14A	PC1	-0.336283277	Low Risk
SNORD117	PC1	-0.251170313	Low Risk
RNA5SP149	PC1	-0.436410166	Low Risk
RNA5SP298	PC1	-0.365278884	Low Risk
RNA5SP366	PC1	-0.359272401	Low Risk
SNORA62	PC1	-0.383935747	Low Risk
RNA5SP259	PC1	-0.271404014	Low Risk
RNF39	PC1	-0.249585364	Low Risk
SNORA57	PC1	-0.365366569	Low Risk
SNORA2A	PC1	-0.29995896	Low Risk
SNORD21	PC1	-0.392293203	Low Risk
SNORA6	PC1	-0.439138375	Low Risk
SNORA32	PC1	-0.269070268	Low Risk
SNORA1	PC1	-0.309252295	Low Risk
SNORD15A	PC1	-0.283797929	Low Risk
SNORA36A	PC1	-0.409410817	Low Risk
SNORA50A	PC1	-0.355133898	Low Risk
SNORA54	PC1	-0.450183945	Low Risk
SNORD116-3	PC1	-0.275111001	Low Risk
SNORA27	PC1	-0.333144778	Low Risk
SNORA72	PC1	-0.3444806	Low Risk
SNORA7B	PC1	-0.398175062	Low Risk
SNORA18	PC1	-0.258688957	Low Risk
SNORA68	PC1	-0.266802767	Low Risk
SNORA14B	PC1	-0.269707432	Low Risk
SNORA37	PC1	-0.430581426	Low Risk
SNORD45A	PC1	-0.353075495	Low Risk
SNORD116-16	PC1	-0.25019624	Low Risk
SNORA8	PC1	-0.37334481	Low Risk
SNORA2B	PC1	-0.291288734	Low Risk
SNORA20	PC1	-0.363127603	Low Risk
SNORA64	PC1	-0.295961077	Low Risk
SNORD15B	PC1	-0.332709786	Low Risk
SNORA46	PC1	-0.300602122	Low Risk
SNORA7A	PC1	-0.377079792	Low Risk
SNORA40B	PC1	-0.340815617	Low Risk
SNORD94	PC1	-0.307199621	Low Risk
SNORA49	PC1	-0.343774155	Low Risk
SNORD83B	PC1	-0.299863822	Low Risk
SNORA48	PC1	-0.307306632	Low Risk
SNORA40	PC1	-0.271993996	Low Risk
SNORD67	PC1	-0.383640688	Low Risk
SNORD66	PC1	-0.260546161	Low Risk
SNORD17	PC1	-0.255931505	Low Risk
SNORD89	PC1	-0.448865007	Low Risk
SNORD12	PC1	-0.284331631	Low Risk
SNORA74B	PC1	-0.255075613	Low Risk
SNORA12	PC1	-0.43464269	Low Risk
SNORA26	PC1	-0.336475331	Low Risk
SNORA3B	PC1	-0.39715882	Low Risk
RPL27AP6	PC1	-0.250086354	Low Risk
SNORA11B	PC1	-0.332807936	Low Risk
SNORD110	PC1	-0.343209405	Low Risk
SNORA81	PC1	-0.363316936	Low Risk
SNORA2C	PC1	-0.26448768	Low Risk
SNORA77	PC1	-0.276961466	Low Risk
SNORA11	PC1	-0.256626497	Low Risk
SNORD71	PC1	-0.28942546	Low Risk
TSSC2	PC1	-0.280841818	Low Risk
NPM1P30	PC1	-0.285833441	Low Risk
EIF4BP2	PC1	-0.268109622	Low Risk
MTHFD1P1	PC1	-0.262047742	Low Risk
RPL39P3	PC1	-0.296460338	Low Risk
SNORD62A	PC1	-0.341089312	Low Risk
SNORA71B	PC1	-0.253670689	Low Risk
SNORD97	PC1	-0.396616908	Low Risk
SNORD10	PC1	-0.296023862	Low Risk
SNORD13	PC1	-0.294744128	Low Risk
SNORA59A	PC1	-0.309096028	Low Risk
SNORA58	PC1	-0.28662332	Low Risk
LOC124907582	PC1	-0.306293095	Low Risk
SCARNA8	PC1	-0.340782033	Low Risk
SCARNA6	PC1	-0.260628736	Low Risk
SCARNA23	PC1	-0.298212179	Low Risk
SCARNA11	PC1	-0.252284904	Low Risk
SCARNA3	PC1	-0.249975923	Low Risk
RNA5SP290	PC1	-0.404512175	Low Risk
SCARNA1	PC1	-0.278163667	Low Risk
CDH12P3	PC1	-0.266697162	Low Risk
DIO3OS	PC1	-0.259952562	Low Risk
CYCSP38	PC1	-0.298873937	Low Risk
EEF1A1P22	PC1	-0.263035384	Low Risk
FRRS1L	PC1	-0.257771347	Low Risk
RNU4ATAC	PC1	-0.321433164	Low Risk
SNORD55	PC1	-0.255180334	Low Risk
SNORD14A	PC1	-0.263255883	Low Risk
SNORA28	PC1	-0.290159092	Low Risk
SNORA44	PC1	-0.359247707	Low Risk
SNORA71E	PC1	-0.282735565	Low Risk
SNORA16A	PC1	-0.341045302	Low Risk
SNORD91B	PC1	-0.252896525	Low Risk
SCARNA16	PC1	-0.255610323	Low Risk
SNORA24	PC1	-0.382442639	Low Risk
SNORD27	PC1	-0.339144173	Low Risk
SNORA17B	PC1	-0.302740894	Low Risk
SNORD22	PC1	-0.432652944	Low Risk
SNORD65	PC1	-0.273832797	Low Risk
SNORA61	PC1	-0.325425078	Low Risk
RNA5SP506	PC1	-0.271604813	Low Risk
POLDIP2	PC1	0.459457442	High Risk
AP2B1	PC1	0.48457548	High Risk
BAZ1B	PC1	0.513824949	High Risk
PSMC4	PC1	0.473523115	High Risk
TOMM34	PC1	0.492820695	High Risk
ADSS2	PC1	0.448062113	High Risk
TIMP2	PC1	0.477469881	High Risk
DTNBP1	PC1	0.485539169	High Risk
MRPS10	PC1	0.475583994	High Risk
VMP1	PC1	0.45367912	High Risk
BTBD1	PC1	0.465447504	High Risk
AP3D1	PC1	0.459810356	High Risk
BLTP3A	PC1	0.493110951	High Risk
KARS1	PC1	0.46590277	High Risk
YBX1	PC1	0.489202438	High Risk
ELAVL1	PC1	0.478320656	High Risk
SMARCD1	PC1	0.488669784	High Risk
CBFB	PC1	0.500145114	High Risk
MAP4K4	PC1	0.451653062	High Risk
WDR1	PC1	0.493151162	High Risk
AP1M1	PC1	0.445009418	High Risk
GNB1	PC1	0.499810913	High Risk
HSP90AA1	PC1	0.484834599	High Risk
DUSP12	PC1	0.551983394	High Risk
STARD7	PC1	0.472962785	High Risk
TXLNA	PC1	0.481412064	High Risk
GNAS	PC1	0.486410647	High Risk
KHSRP	PC1	0.50280342	High Risk
TPX2	PC1	0.453053904	High Risk
XRN2	PC1	0.500948609	High Risk
NANS	PC1	0.444171633	High Risk
HSP90AB1	PC1	0.482013074	High Risk
CDC5L	PC1	0.509046429	High Risk
ACOT7	PC1	0.447258722	High Risk
MYO9B	PC1	0.473680301	High Risk
SF3A1	PC1	0.476476952	High Risk
PES1	PC1	0.459990613	High Risk
SNU13	PC1	0.447670432	High Risk
POLR2F	PC1	0.464208704	High Risk
PACSIN2	PC1	0.541720276	High Risk
ITPK1	PC1	0.54231868	High Risk
CINP	PC1	0.470484148	High Risk
NELFCD	PC1	0.444039208	High Risk
PRELID3B	PC1	0.497637625	High Risk
CSNK2A1	PC1	0.468759459	High Risk
NOP56	PC1	0.482511859	High Risk
MAPRE1	PC1	0.550418817	High Risk
NAA10	PC1	0.529790961	High Risk
PGK1	PC1	0.447928162	High Risk
MAGED2	PC1	0.449204199	High Risk
PBDC1	PC1	0.449007396	High Risk
NUP93	PC1	0.459816797	High Risk
UBFD1	PC1	0.507230359	High Risk
ELOB	PC1	0.484768008	High Risk
TAX1BP1	PC1	0.466992812	High Risk
CHCHD2	PC1	0.504730088	High Risk
CHCHD3	PC1	0.489251168	High Risk
YKT6	PC1	0.461443947	High Risk
KPNB1	PC1	0.540655884	High Risk
RAB5C	PC1	0.623648979	High Risk
LRRC59	PC1	0.470452185	High Risk
PRKAR1A	PC1	0.477009864	High Risk
PPFIBP1	PC1	0.449962107	High Risk
GAPDH	PC1	0.448501324	High Risk
KCTD20	PC1	0.45041214	High Risk
MCM3	PC1	0.493378606	High Risk
E2F3	PC1	0.47555027	High Risk
DNPH1	PC1	0.455075068	High Risk
DGUOK	PC1	0.455466665	High Risk
PPM1G	PC1	0.584413172	High Risk
PARK7	PC1	0.532679467	High Risk
SCAMP3	PC1	0.487511456	High Risk
GALE	PC1	0.455719563	High Risk
STMN1	PC1	0.464616995	High Risk
MXI1	PC1	0.465514004	High Risk
GNA13	PC1	0.517048811	High Risk
PCMT1	PC1	0.458918857	High Risk
RNF2	PC1	0.476339169	High Risk
KHDRBS1	PC1	0.475038284	High Risk
COPA	PC1	0.493810144	High Risk
CBX3	PC1	0.496427422	High Risk
HNRNPA2B1	PC1	0.575297788	High Risk
ACOT9	PC1	0.462089847	High Risk
MORF4L2	PC1	0.454293089	High Risk
LPGAT1	PC1	0.449517991	High Risk
RNF114	PC1	0.488023668	High Risk
DDX27	PC1	0.481474503	High Risk
MED1	PC1	0.459200361	High Risk
SNRPB	PC1	0.469822677	High Risk
RALY	PC1	0.4577075	High Risk
HP1BP3	PC1	0.470121659	High Risk
PNKD	PC1	0.483450777	High Risk
YWHAH	PC1	0.455987669	High Risk
SAT1	PC1	0.464314047	High Risk
TRIM28	PC1	0.467608337	High Risk
CAP1	PC1	0.550265725	High Risk
UTP3	PC1	0.44326668	High Risk
ARHGEF11	PC1	0.517215007	High Risk
PHC2	PC1	0.443846525	High Risk
CAPRIN1	PC1	0.474764165	High Risk
STX6	PC1	0.462678187	High Risk
DHX9	PC1	0.612869036	High Risk
TGFBRAP1	PC1	0.45213778	High Risk
NMT1	PC1	0.46432132	High Risk
SRSF1	PC1	0.483326298	High Risk
DCAF7	PC1	0.495958025	High Risk
EPRS1	PC1	0.462315309	High Risk
CNPY3	PC1	0.485430926	High Risk
UQCC2	PC1	0.487515856	High Risk
FLOT1	PC1	0.467037209	High Risk
MRPL15	PC1	0.44441003	High Risk
ANP32A	PC1	0.46298936	High Risk
NDUFB10	PC1	0.481743697	High Risk
CLTC	PC1	0.496879825	High Risk
ARHGDIA	PC1	0.461633164	High Risk
AKT1	PC1	0.451746853	High Risk
UFC1	PC1	0.45734219	High Risk
PFDN2	PC1	0.55726375	High Risk
MRPL24	PC1	0.549128485	High Risk
SNX27	PC1	0.523942998	High Risk
TPM3	PC1	0.486288749	High Risk
RIT1	PC1	0.499824772	High Risk
CEP170	PC1	0.515309126	High Risk
ARF1	PC1	0.550075414	High Risk
PARP1	PC1	0.526454939	High Risk
ENOPH1	PC1	0.490567047	High Risk
SNCA	PC1	0.451151678	High Risk
NONO	PC1	0.534349582	High Risk
CCT5	PC1	0.445374493	High Risk
CYRIB	PC1	0.456359341	High Risk
RHOC	PC1	0.491567855	High Risk
MMP14	PC1	0.501680535	High Risk
B4GALT5	PC1	0.459393173	High Risk
TMED4	PC1	0.452029441	High Risk
GPAT4	PC1	0.507410631	High Risk
NDUFS2	PC1	0.455305986	High Risk
SNF8	PC1	0.459017162	High Risk
PSMD4	PC1	0.563754949	High Risk
PSMB4	PC1	0.559051958	High Risk
ADAR	PC1	0.44464249	High Risk
UBE2Q1	PC1	0.527647926	High Risk
EIF4A1	PC1	0.443804053	High Risk
SNRNP25	PC1	0.451496511	High Risk
SELENON	PC1	0.455981652	High Risk
ZNF281	PC1	0.481196387	High Risk
PEA15	PC1	0.518176828	High Risk
CGGBP1	PC1	0.544327179	High Risk
CCT3	PC1	0.457996632	High Risk
RP9	PC1	0.446165762	High Risk
RAD21	PC1	0.449262406	High Risk
CCT2	PC1	0.461986782	High Risk
PPIB	PC1	0.510547601	High Risk
PATL1	PC1	0.465946076	High Risk
GATAD2A	PC1	0.488677153	High Risk
ZNF146	PC1	0.447883907	High Risk
COPS6	PC1	0.444481289	High Risk
STIP1	PC1	0.457376803	High Risk
POLR3D	PC1	0.453729069	High Risk
STX18	PC1	0.476298339	High Risk
E2F6	PC1	0.47666119	High Risk
PLEKHA2	PC1	0.445635788	High Risk
PCBP1	PC1	0.446957805	High Risk
UBB	PC1	0.461886619	High Risk
FOXN2	PC1	0.48309389	High Risk
C11orf24	PC1	0.468003369	High Risk
HCFC1	PC1	0.515862116	High Risk
CFL1	PC1	0.476045415	High Risk
CNP	PC1	0.48284185	High Risk
GNG5	PC1	0.448069271	High Risk
EXOSC4	PC1	0.448843941	High Risk
RCC2	PC1	0.576148822	High Risk
MAGED1	PC1	0.449628309	High Risk
RAD23A	PC1	0.456680105	High Risk
GADD45GIP1	PC1	0.443974618	High Risk
SSR4	PC1	0.44270125	High Risk
COPG1	PC1	0.502839966	High Risk
NGRN	PC1	0.449648196	High Risk
ACBD3	PC1	0.450908094	High Risk
KIRREL1	PC1	0.498910209	High Risk
COPB2	PC1	0.543767343	High Risk
SEPTIN9	PC1	0.467417173	High Risk
UBE2L3	PC1	0.46447931	High Risk
NDUFA13	PC1	0.480975802	High Risk
NF2	PC1	0.48263015	High Risk
NBR1	PC1	0.449258913	High Risk
S100A13	PC1	0.470516818	High Risk
TUBB	PC1	0.479129045	High Risk
PPIA	PC1	0.459858923	High Risk
SIRPA	PC1	0.492909008	High Risk
YTHDF2	PC1	0.480349864	High Risk
LSM2	PC1	0.453721244	High Risk
PRRC2A	PC1	0.562049918	High Risk
NRAS	PC1	0.456813473	High Risk
VDAC1	PC1	0.443629358	High Risk
CLIC1	PC1	0.449243291	High Risk
WDR46	PC1	0.452433617	High Risk
ACBD6	PC1	0.450492057	High Risk
HSBP1	PC1	0.533664058	High Risk
LSM12P1	PC1	0.466966271	High Risk
ATP5MF	PC1	0.446268103	High Risk
NME2	PC1	0.517308904	High Risk
PRKDC	PC1	0.477464554	High Risk
CNPY2	PC1	0.46849298	High Risk
RBM8A	PC1	0.501418668	High Risk
MRPS21	PC1	0.443605106	High Risk
AATF	PC1	0.499301227	High Risk
PCGF2	PC1	0.472630544	High Risk
ABCF2-H2BK1	PC1	0.540526671	High Risk
CD99	PC6	-0.221630178	Low Risk
KMT2E	PC6	-0.203545023	Low Risk
FYN	PC6	-0.273119273	Low Risk
HEBP1	PC6	-0.213169788	Low Risk
PHLDB1	PC6	-0.203320418	Low Risk
SAMD4A	PC6	-0.327849671	Low Risk
FHL1	PC6	-0.199537364	Low Risk
VIM	PC6	-0.320889911	Low Risk
CD44	PC6	-0.258919435	Low Risk
BCLAF1	PC6	-0.207842839	Low Risk
RABEP1	PC6	-0.203219465	Low Risk
ARHGAP31	PC6	-0.263369092	Low Risk
BOD1L1	PC6	-0.216605773	Low Risk
VCAN	PC6	-0.242175329	Low Risk
CELF2	PC6	-0.201463138	Low Risk
MCOLN3	PC6	-0.20631013	Low Risk
PPP1R12A	PC6	-0.240640625	Low Risk
CCN5	PC6	-0.266314616	Low Risk
ATG2B	PC6	-0.220128434	Low Risk
KLF6	PC6	-0.19495033	Low Risk
NAV3	PC6	-0.23803632	Low Risk
FERMT2	PC6	-0.235516305	Low Risk
SEMA3C	PC6	-0.211990214	Low Risk
MAP2	PC6	-0.233959095	Low Risk
WBP11	PC6	-0.200006621	Low Risk
MMP2	PC6	-0.248389896	Low Risk
ADD1	PC6	-0.254207515	Low Risk
FXYD5	PC6	-0.207840761	Low Risk
DDX24	PC6	-0.278577384	Low Risk
CCDC80	PC6	-0.202587152	Low Risk
DPYSL2	PC6	-0.288026633	Low Risk
SORBS1	PC6	-0.196984594	Low Risk
WAC	PC6	-0.202662175	Low Risk
PCIF1	PC6	-0.237280404	Low Risk
MYL9	PC6	-0.197331375	Low Risk
CD99L2	PC6	-0.197585029	Low Risk
RRN3P2	PC6	-0.206276174	Low Risk
CORO2B	PC6	-0.222830129	Low Risk
BMF	PC6	-0.205717476	Low Risk
CPQ	PC6	-0.201542089	Low Risk
NOP53	PC6	-0.223981713	Low Risk
CAV1	PC6	-0.302700343	Low Risk
MPDZ	PC6	-0.202143673	Low Risk
RAB11FIP2	PC6	-0.202986338	Low Risk
ACTA2	PC6	-0.223500833	Low Risk
XPNPEP1	PC6	-0.215663533	Low Risk
SEPTIN4	PC6	-0.234818809	Low Risk
COL1A1	PC6	-0.204290865	Low Risk
PMP22	PC6	-0.271972073	Low Risk
CLEC2B	PC6	-0.232727136	Low Risk
SASH1	PC6	-0.205396864	Low Risk
LAMA4	PC6	-0.308985742	Low Risk
SPARC	PC6	-0.242849279	Low Risk
PDGFRB	PC6	-0.26108165	Low Risk
DBN1	PC6	-0.23608387	Low Risk
AMOTL2	PC6	-0.226226212	Low Risk
FRMD4B	PC6	-0.199168675	Low Risk
ZBTB47	PC6	-0.32145105	Low Risk
SPTBN1	PC6	-0.23631614	Low Risk
GLS	PC6	-0.201604968	Low Risk
CHMP3	PC6	-0.25942418	Low Risk
C1orf21	PC6	-0.244079112	Low Risk
MTR	PC6	-0.207814926	Low Risk
CCN2	PC6	-0.217553984	Low Risk
KLF9	PC6	-0.206846985	Low Risk
SORBS3	PC6	-0.249213663	Low Risk
ANXA11	PC6	-0.212214747	Low Risk
FKBP9	PC6	-0.244927708	Low Risk
CALD1	PC6	-0.255314344	Low Risk
PTGIS	PC6	-0.209534508	Low Risk
NRN1	PC6	-0.200017823	Low Risk
LRRFIP1	PC6	-0.227611754	Low Risk
STAT5A	PC6	-0.196957259	Low Risk
HIP1	PC6	-0.198998033	Low Risk
MLLT1	PC6	-0.226193456	Low Risk
LSP1	PC6	-0.199724547	Low Risk
TNNI2	PC6	-0.197949646	Low Risk
COL5A1	PC6	-0.195988799	Low Risk
SYNE1	PC6	-0.218230668	Low Risk
EMILIN2	PC6	-0.214934383	Low Risk
MTSS2	PC6	-0.220709291	Low Risk
DSTYK	PC6	-0.227219868	Low Risk
DCLK1	PC6	-0.215124811	Low Risk
POSTN	PC6	-0.219808538	Low Risk
TCEAL4	PC6	-0.213447765	Low Risk
SWAP70	PC6	-0.253502205	Low Risk
BHLHE40	PC6	-0.196913839	Low Risk
NAV1	PC6	-0.199904672	Low Risk
SOX5	PC6	-0.212443449	Low Risk
TAOK3	PC6	-0.213796379	Low Risk
LAMC1	PC6	-0.259860176	Low Risk
GPNMB	PC6	-0.215036053	Low Risk
ITGA11	PC6	-0.239152662	Low Risk
CIRSR	PC6	-0.230872128	Low Risk
COL6A1	PC6	-0.218607182	Low Risk
COL6A2	PC6	-0.227850019	Low Risk
POU2F1	PC6	-0.199161674	Low Risk
CTSK	PC6	-0.213153655	Low Risk
SOX13	PC6	-0.200783931	Low Risk
RBMS3	PC6	-0.194913273	Low Risk
PTPRG	PC6	-0.289117065	Low Risk
LPP	PC6	-0.244833895	Low Risk
ANK2	PC6	-0.246488847	Low Risk
TACC1	PC6	-0.240091426	Low Risk
HMCN2	PC6	-0.200931615	Low Risk
GLUD1	PC6	-0.199814899	Low Risk
ADD3	PC6	-0.239010654	Low Risk
TAGLN	PC6	-0.205392205	Low Risk
ARID5B	PC6	-0.200838155	Low Risk
PLBD2	PC6	-0.228515659	Low Risk
NEK7	PC6	-0.240345649	Low Risk
ASAP2	PC6	-0.216703301	Low Risk
TCF7L1	PC6	-0.220129315	Low Risk
CCDC50	PC6	-0.215328872	Low Risk
MBNL1	PC6	-0.225881995	Low Risk
IFIT5	PC6	-0.211650343	Low Risk
ABI3BP	PC6	-0.201931773	Low Risk
LONRF1	PC6	-0.244607763	Low Risk
XPC	PC6	-0.201821041	Low Risk
FCHO2	PC6	-0.205745283	Low Risk
RBPMS	PC6	-0.235572805	Low Risk
CSRP1	PC6	-0.216669862	Low Risk
PTMS	PC6	-0.232470574	Low Risk
STARD9	PC6	-0.217985884	Low Risk
ZYX	PC6	-0.21628918	Low Risk
ZNF362	PC6	-0.203726901	Low Risk
USP24	PC6	-0.24115216	Low Risk
JAK1	PC6	-0.236178114	Low Risk
RBP7	PC6	-0.198013141	Low Risk
DDR2	PC6	-0.234430775	Low Risk
OLFML2B	PC6	-0.211888554	Low Risk
CAPN2	PC6	-0.234411538	Low Risk
COQ8A	PC6	-0.262309111	Low Risk
COL6A3	PC6	-0.209232852	Low Risk
YY1AP1	PC6	-0.204006351	Low Risk
FSTL1	PC6	-0.264250766	Low Risk
IGFBP7	PC6	-0.195928755	Low Risk
TGFBR2	PC6	-0.222423391	Low Risk
FBLN2	PC6	-0.215454821	Low Risk
APBB2	PC6	-0.232067784	Low Risk
CLEC3B	PC6	-0.22127572	Low Risk
EBF1	PC6	-0.198946707	Low Risk
CREBRF	PC6	-0.2170889	Low Risk
PI16	PC6	-0.206213887	Low Risk
COL1A2	PC6	-0.237212475	Low Risk
DLC1	PC6	-0.305221945	Low Risk
ARHGAP12	PC6	-0.221398663	Low Risk
FOLR2	PC6	-0.205069644	Low Risk
FBN1	PC6	-0.256761575	Low Risk
ILK	PC6	-0.202581271	Low Risk
MARF1	PC6	-0.210225465	Low Risk
MAPRE2	PC6	-0.222374326	Low Risk
TUBA1A	PC6	-0.240719582	Low Risk
SCARA5	PC6	-0.213096978	Low Risk
RBPJ	PC6	-0.240950076	Low Risk
IRF2BP2	PC6	-0.245237306	Low Risk
H1-4	PC6	-0.226266478	Low Risk
COL3A1	PC6	-0.224906972	Low Risk
CA5B	PC6	-0.215269144	Low Risk
ZEB2	PC6	-0.250639064	Low Risk
CRTAP	PC6	-0.254881663	Low Risk
HSPB2	PC6	-0.244327018	Low Risk
PDGFD	PC6	-0.207149351	Low Risk
NMUR1	PC6	-0.223272753	Low Risk
SNTB1	PC6	-0.249535001	Low Risk
KRT2	PC6	-0.266714225	Low Risk
VEGFB	PC6	-0.20163883	Low Risk
PEAK1	PC6	-0.227082082	Low Risk
CTSF	PC6	-0.201263057	Low Risk
PITPNA	PC6	-0.195743512	Low Risk
GTF2IRD2B	PC6	-0.228396254	Low Risk
NUPR1	PC6	-0.270132959	Low Risk
LRRN4CL	PC6	-0.204422157	Low Risk
CAVIN1	PC6	-0.201920441	Low Risk
ACTA2-AS1	PC6	-0.210758035	Low Risk
HOXC10	PC6	-0.247333683	Low Risk
TCEAL8	PC6	-0.19646107	Low Risk
ZBTB20	PC6	-0.222953409	Low Risk
CCDC149	PC6	-0.223971399	Low Risk
MAML2	PC6	-0.274983888	Low Risk
H1-10	PC6	-0.209215358	Low Risk
UBOX5	PC6	-0.196104197	Low Risk
MORF4L1	PC6	-0.207113259	Low Risk
SESTD1	PC6	-0.196643942	Low Risk
COL14A1	PC6	-0.205131185	Low Risk
ZC3H6	PC6	-0.20873183	Low Risk
COL25A1	PC6	-0.22054636	Low Risk
CD55	PC6	-0.273036716	Low Risk
TPSB2	PC6	-0.221338346	Low Risk
MFAP5	PC6	-0.231167767	Low Risk
PARVA	PC6	-0.23360306	Low Risk
FAM114A1	PC6	-0.207165093	Low Risk
HOXC6	PC6	-0.212394027	Low Risk
ADH5	PC6	-0.197043959	Low Risk
HOXC4	PC6	-0.22950058	Low Risk
KPLCE	PC6	-0.196521233	Low Risk
MAP3K3	PC6	-0.224831426	Low Risk
COL5A2	PC6	-0.200054555	Low Risk
HLA-E	PC6	-0.225634074	Low Risk
SNX2	PC6	-0.202681511	Low Risk
RAB12	PC6	-0.211941492	Low Risk
PLCG1-AS1	PC6	-0.213083065	Low Risk
TMSB4XP6	PC6	-0.230683862	Low Risk
ABCA9-AS1	PC6	-0.195177796	Low Risk
TNFSF12	PC6	-0.206640217	Low Risk
HOXA10	PC6	-0.21401394	Low Risk
EID1	PC6	-0.222300246	Low Risk
DUT-AS1	PC6	-0.277104241	Low Risk
PRSS22	PC6	0.268253465	High Risk
ACSM3	PC6	0.269112781	High Risk
IYD	PC6	0.413997746	High Risk
ABHD5	PC6	0.260180934	High Risk
BRCA1	PC6	0.309055975	High Risk
ELOVL5	PC6	0.304226924	High Risk
NPC1L1	PC6	0.272317177	High Risk
ROS1	PC6	0.35256771	High Risk
TSPAN17	PC6	0.296358051	High Risk
MSMO1	PC6	0.314411371	High Risk
PTPRN	PC6	0.425175802	High Risk
JMJD6	PC6	0.285549077	High Risk
HMMR	PC6	0.283860412	High Risk
ATP12A	PC6	0.294587695	High Risk
DUSP13B	PC6	0.314579065	High Risk
HSD17B2	PC6	0.270193806	High Risk
F11	PC6	0.350136808	High Risk
VNN3P	PC6	0.284505876	High Risk
CRAT	PC6	0.262476273	High Risk
TDRD1	PC6	0.316171528	High Risk
PNPLA5	PC6	0.297048322	High Risk
PNPLA3	PC6	0.301872728	High Risk
KCNK10	PC6	0.270015417	High Risk
DHRS2	PC6	0.29806399	High Risk
SGK2	PC6	0.292342396	High Risk
HNF4A	PC6	0.542362674	High Risk
CHRNA4	PC6	0.374509168	High Risk
FAM83D	PC6	0.357201747	High Risk
APMAP	PC6	0.39873354	High Risk
LIPG	PC6	0.324171681	High Risk
TSNAXIP1	PC6	0.273494074	High Risk
DNAJA3	PC6	0.258243881	High Risk
ACSBG1	PC6	0.278000429	High Risk
SPMAP2	PC6	0.291973668	High Risk
BCAT2	PC6	0.290507756	High Risk
AGR2	PC6	0.264203803	High Risk
ELAVL2	PC6	0.284731393	High Risk
UNC5B	PC6	0.264568842	High Risk
PPIF	PC6	0.347879363	High Risk
TMEM97	PC6	0.390986871	High Risk
GABRA4	PC6	0.265157083	High Risk
AREG	PC6	0.283449046	High Risk
SC5D	PC6	0.293757349	High Risk
LPCAT3	PC6	0.317408798	High Risk
HMGCS1	PC6	0.330330396	High Risk
HBEGF	PC6	0.268601997	High Risk
KNG1	PC6	0.300318431	High Risk
HRG	PC6	0.271781223	High Risk
PCCB	PC6	0.312830865	High Risk
HHLA2	PC6	0.362258627	High Risk
IL1A	PC6	0.290074745	High Risk
CCL20	PC6	0.288872111	High Risk
LCT	PC6	0.431068557	High Risk
MECR	PC6	0.266866794	High Risk
AMPD1	PC6	0.26992016	High Risk
ACADM	PC6	0.31203606	High Risk
CHRNB4	PC6	0.278810541	High Risk
ACAT2	PC6	0.286192365	High Risk
C4BPA	PC6	0.265202683	High Risk
MOGAT1	PC6	0.284540799	High Risk
IL1B	PC6	0.364735768	High Risk
PROZ	PC6	0.262765018	High Risk
TRPV5	PC6	0.298457581	High Risk
TST	PC6	0.26919627	High Risk
CEP85	PC6	0.285613331	High Risk
KRT34	PC6	0.4100548	High Risk
PDHA1	PC6	0.267322003	High Risk
DDC	PC6	0.27798979	High Risk
PDE6A	PC6	0.315191934	High Risk
SLC41A1	PC6	0.266153975	High Risk
SEC14L4	PC6	0.307413834	High Risk
TEX15	PC6	0.283932163	High Risk
ERN2	PC6	0.257525151	High Risk
HNF1A	PC6	0.318920049	High Risk
HILPDA	PC6	0.309969882	High Risk
GARIN1B	PC6	0.29703858	High Risk
TROAP	PC6	0.280931458	High Risk
AFG1L	PC6	0.266456152	High Risk
PRADC1	PC6	0.258722325	High Risk
ST6GALNAC4	PC6	0.278421317	High Risk
SLC31A1	PC6	0.269729937	High Risk
BAAT	PC6	0.297837221	High Risk
DMAC1	PC6	0.284383036	High Risk
TMPRSS4	PC6	0.279637062	High Risk
MYPN	PC6	0.269719848	High Risk
SUOX	PC6	0.256963138	High Risk
KCNH5	PC6	0.435853112	High Risk
SORD	PC6	0.277868456	High Risk
GCNT3	PC6	0.534545344	High Risk
CFAP74	PC6	0.465885674	High Risk
CELA2A	PC6	0.269569414	High Risk
PADI3	PC6	0.304139665	High Risk
CELA3A	PC6	0.390961438	High Risk
MPC2	PC6	0.267710524	High Risk
PKLR	PC6	0.257085387	High Risk
CDCA7	PC6	0.293309977	High Risk
TAGLN3	PC6	0.344328646	High Risk
PNLDC1	PC6	0.26540595	High Risk
SYTL5	PC6	0.281906161	High Risk
EBP	PC6	0.341404735	High Risk
NSDHL	PC6	0.287531287	High Risk
TRIM55	PC6	0.282332057	High Risk
LCN2	PC6	0.32886057	High Risk
FADS1	PC6	0.284961779	High Risk
ATPSCKMT	PC6	0.322235648	High Risk
GRID2	PC6	0.314743352	High Risk
OLAH	PC6	0.408762543	High Risk
ACOXL	PC6	0.261426337	High Risk
GAL3ST2	PC6	0.263617413	High Risk
ATP5MC3	PC6	0.274423333	High Risk
PHKG2	PC6	0.301277293	High Risk
KCNJ15	PC6	0.274930754	High Risk
VWA5B1	PC6	0.273381825	High Risk
HLCS	PC6	0.261645736	High Risk
PLA2G4D	PC6	0.266767269	High Risk
PADI4	PC6	0.269405424	High Risk
AGPAT3	PC6	0.326927591	High Risk
FDPS	PC6	0.349663414	High Risk
CYP3A4	PC6	0.292267239	High Risk
CCNF	PC6	0.334757905	High Risk
SLAMF9	PC6	0.310257921	High Risk
AXDND1	PC6	0.341151246	High Risk
ACP6	PC6	0.390000143	High Risk
CAPN13	PC6	0.277063671	High Risk
SPRR2D	PC6	0.287897088	High Risk
TGM4	PC6	0.267208623	High Risk
SLC6A20	PC6	0.258966407	High Risk
CAGE1	PC6	0.4058408	High Risk
UQCRQ	PC6	0.3173318	High Risk
TBX20	PC6	0.264080734	High Risk
CSMD3	PC6	0.461861171	High Risk
CDK5	PC6	0.267623019	High Risk
STRBP	PC6	0.315626226	High Risk
TMEM63C	PC6	0.260048216	High Risk
MOGAT2	PC6	0.273244299	High Risk
CFAP52	PC6	0.269745772	High Risk
PLK1	PC6	0.26109607	High Risk
TGM6	PC6	0.300626485	High Risk
B4GALNT2	PC6	0.356076362	High Risk
ACAA2	PC6	0.307335861	High Risk
LPO	PC6	0.478374452	High Risk
KLK6	PC6	0.266464057	High Risk
MUCL3	PC6	0.261200932	High Risk
SLC50A1	PC6	0.266272061	High Risk
GP2	PC6	0.348378055	High Risk
FASN	PC6	0.295447392	High Risk
LRG1	PC6	0.333315573	High Risk
DNAI2	PC6	0.268801865	High Risk
SLCO4C1	PC6	0.401720187	High Risk
CNTNAP2	PC6	0.329841503	High Risk
CHST1	PC6	0.329781258	High Risk
MC5R	PC6	0.285268164	High Risk
GLDC	PC6	0.280562479	High Risk
MYL11	PC6	0.261082924	High Risk
HEPHL1	PC6	0.281842078	High Risk
KIAA2012	PC6	0.274617553	High Risk
LIPF	PC6	0.292166992	High Risk
EPHA10	PC6	0.274881269	High Risk
UQCR10	PC6	0.26127932	High Risk
BRI3BP	PC6	0.336163118	High Risk
MUC1	PC6	0.328863318	High Risk
HTR3E	PC6	0.271190923	High Risk
CYP4F2	PC6	0.260080587	High Risk
SOWAHB	PC6	0.259976763	High Risk
SLC36A2	PC6	0.286122178	High Risk
INSIG1	PC6	0.336180445	High Risk
DMBT1	PC6	0.281732136	High Risk
AADACL3	PC6	0.263748545	High Risk
FAM111B	PC6	0.272669475	High Risk
LOC105376944	PC6	0.373997769	High Risk
SH2D5	PC6	0.316028258	High Risk
HRG-AS1	PC6	0.3343275	High Risk
ZNF165	PC6	0.362061958	High Risk
CYP2B6	PC6	0.388650891	High Risk
MSRB1	PC6	0.296566161	High Risk
MUC2	PC6	0.292609157	High Risk
PNP	PC6	0.257714277	High Risk
CAPN8	PC6	0.279853398	High Risk
POTEKP	PC6	0.277930325	High Risk
TRIM31	PC6	0.367104339	High Risk
IGHE	PC6	0.299938796	High Risk
FAM90A24	PC6	0.360753629	High Risk
KRTAP10-4	PC6	0.281146341	High Risk
KRTAP10-9	PC6	0.323242793	High Risk
SIRPAP1	PC6	0.286731505	High Risk
NANOGP2	PC6	0.264347162	High Risk
RPL21P84	PC6	0.291439723	High Risk
RNF2P1	PC6	0.335126623	High Risk
KRT17P6	PC6	0.257834063	High Risk
SCAND3	PC6	0.332378432	High Risk
TUBB8P11	PC6	0.376490972	High Risk
RPSAP15	PC6	0.258746297	High Risk
RPSAP3	PC6	0.279681073	High Risk
CASC9	PC6	0.306648059	High Risk
FER1L5	PC6	0.276332542	High Risk
IGHEP1	PC6	0.334897423	High Risk
TPM4P3	PC6	0.293132099	High Risk
CASP1P2	PC6	0.266201381	High Risk
SLC22A31	PC6	0.273311554	High Risk
FRRS1L	PC6	0.486065183	High Risk
ZNF725P	PC6	0.297925034	High Risk
SRXN1	PC6	0.261470351	High Risk
GOLGA6L26	PC6	0.358500619	High Risk
PRSS2	PC6	0.277790168	High Risk
GPR179	PC6	0.27094559	High Risk
DHRS11	PC6	0.310508851	High Risk
ACACA	PC6	0.314555213	High Risk
IGHV3-64D	PC6	0.300842007	High Risk
