## Supplementary Table S8 for "Multi-modal data Integration for Metastatic Risk Prediction of AJCC Stage I/II Melanomas: Results from the Population-based Dutch Early-stage Melanoma Study (D-ESMEL)"

### Sheet: a) HM Pathway Genes
Hallmark Pathway	Gene	PC	Loading Value
HALLMARK_EPITHELIAL_MESENCHYMAL_TRANSITION	ABI3BP	PC6 RNA	-0.201932
HALLMARK_EPITHELIAL_MESENCHYMAL_TRANSITION	ACTA2	PC6 RNA	-0.223501
HALLMARK_EPITHELIAL_MESENCHYMAL_TRANSITION	CALD1	PC6 RNA	-0.255314
HALLMARK_EPITHELIAL_MESENCHYMAL_TRANSITION	CCN2	PC6 RNA	-0.217554
HALLMARK_EPITHELIAL_MESENCHYMAL_TRANSITION	CD44	PC6 RNA	-0.258919
HALLMARK_EPITHELIAL_MESENCHYMAL_TRANSITION	COL1A1	PC6 RNA	-0.204291
HALLMARK_EPITHELIAL_MESENCHYMAL_TRANSITION	COL1A2	PC6 RNA	-0.237212
HALLMARK_EPITHELIAL_MESENCHYMAL_TRANSITION	COL3A1	PC6 RNA	-0.224907
HALLMARK_EPITHELIAL_MESENCHYMAL_TRANSITION	COL5A1	PC6 RNA	-0.195989
HALLMARK_EPITHELIAL_MESENCHYMAL_TRANSITION	COL5A2	PC6 RNA	-0.200055
HALLMARK_EPITHELIAL_MESENCHYMAL_TRANSITION	COL6A2	PC6 RNA	-0.22785
HALLMARK_EPITHELIAL_MESENCHYMAL_TRANSITION	COL6A3	PC6 RNA	-0.209233
HALLMARK_EPITHELIAL_MESENCHYMAL_TRANSITION	COL7A1	PC0 RNA	0.607542
HALLMARK_EPITHELIAL_MESENCHYMAL_TRANSITION	ECM2	PC0 RNA	0.587919
HALLMARK_EPITHELIAL_MESENCHYMAL_TRANSITION	ELN	PC0 RNA	0.567323
HALLMARK_EPITHELIAL_MESENCHYMAL_TRANSITION	FBLN2	PC1 RNA	-0.262477
HALLMARK_EPITHELIAL_MESENCHYMAL_TRANSITION	FBLN2	PC6 RNA	-0.215455
HALLMARK_EPITHELIAL_MESENCHYMAL_TRANSITION	FBN1	PC6 RNA	-0.256762
HALLMARK_EPITHELIAL_MESENCHYMAL_TRANSITION	FERMT2	PC6 RNA	-0.235516
HALLMARK_EPITHELIAL_MESENCHYMAL_TRANSITION	FSTL1	PC6 RNA	-0.264251
HALLMARK_EPITHELIAL_MESENCHYMAL_TRANSITION	ID2	PC0 RNA	0.572241
HALLMARK_EPITHELIAL_MESENCHYMAL_TRANSITION	LAMA3	PC1 RNA	-0.265005
HALLMARK_EPITHELIAL_MESENCHYMAL_TRANSITION	LAMC1	PC6 RNA	-0.25986
HALLMARK_EPITHELIAL_MESENCHYMAL_TRANSITION	MFAP5	PC6 RNA	-0.231168
HALLMARK_EPITHELIAL_MESENCHYMAL_TRANSITION	MMP2	PC6 RNA	-0.24839
HALLMARK_EPITHELIAL_MESENCHYMAL_TRANSITION	MYL9	PC6 RNA	-0.197331
HALLMARK_EPITHELIAL_MESENCHYMAL_TRANSITION	PDGFRB	PC6 RNA	-0.261082
HALLMARK_EPITHELIAL_MESENCHYMAL_TRANSITION	PMP22	PC6 RNA	-0.271972
HALLMARK_EPITHELIAL_MESENCHYMAL_TRANSITION	POSTN	PC6 RNA	-0.219809
HALLMARK_EPITHELIAL_MESENCHYMAL_TRANSITION	SNTB1	PC6 RNA	-0.249535
HALLMARK_EPITHELIAL_MESENCHYMAL_TRANSITION	SPARC	PC6 RNA	-0.242849
HALLMARK_EPITHELIAL_MESENCHYMAL_TRANSITION	TAGLN	PC6 RNA	-0.205392
HALLMARK_EPITHELIAL_MESENCHYMAL_TRANSITION	VCAN	PC6 RNA	-0.242175
HALLMARK_EPITHELIAL_MESENCHYMAL_TRANSITION	VIM	PC6 RNA	-0.32089
HALLMARK_MTORC1_SIGNALING	ACACA	PC6 RNA	0.314555
HALLMARK_MTORC1_SIGNALING	ACSL3	PC0 RNA	-0.29252
HALLMARK_MTORC1_SIGNALING	CCNF	PC6 RNA	0.334758
HALLMARK_MTORC1_SIGNALING	EBP	PC6 RNA	0.341405
HALLMARK_MTORC1_SIGNALING	EEF1E1	PC0 RNA	-0.313664
HALLMARK_MTORC1_SIGNALING	ELOVL5	PC6 RNA	0.304227
HALLMARK_MTORC1_SIGNALING	EPRS1	PC1 RNA	0.462315
HALLMARK_MTORC1_SIGNALING	FADS1	PC6 RNA	0.284962
HALLMARK_MTORC1_SIGNALING	GAPDH	PC1 RNA	0.448501
HALLMARK_MTORC1_SIGNALING	HMGCS1	PC6 RNA	0.33033
HALLMARK_MTORC1_SIGNALING	HSPD1	PC0 RNA	-0.355398
HALLMARK_MTORC1_SIGNALING	HSPE1	PC0 RNA	-0.37573
HALLMARK_MTORC1_SIGNALING	INSIG1	PC6 RNA	0.33618
HALLMARK_MTORC1_SIGNALING	LDHA	PC0 RNA	-0.297477
HALLMARK_MTORC1_SIGNALING	NAMPT	PC0 RNA	-0.294465
HALLMARK_MTORC1_SIGNALING	NMT1	PC1 RNA	0.464321
HALLMARK_MTORC1_SIGNALING	PGK1	PC1 RNA	0.447928
HALLMARK_MTORC1_SIGNALING	PLK1	PC6 RNA	0.261096
HALLMARK_MTORC1_SIGNALING	PNP	PC6 RNA	0.257714
HALLMARK_MTORC1_SIGNALING	PPIA	PC1 RNA	0.459859
HALLMARK_MTORC1_SIGNALING	PSMC4	PC1 RNA	0.473523
HALLMARK_MTORC1_SIGNALING	RIT1	PC1 RNA	0.499825
HALLMARK_MTORC1_SIGNALING	RRM2	PC0 RNA	-0.306436
HALLMARK_MTORC1_SIGNALING	SC5D	PC6 RNA	0.293757
HALLMARK_MTORC1_SIGNALING	SEC11A	PC0 RNA	-0.370289
HALLMARK_MTORC1_SIGNALING	SORD	PC6 RNA	0.277868
HALLMARK_MTORC1_SIGNALING	STIP1	PC1 RNA	0.457377
HALLMARK_MTORC1_SIGNALING	TMEM97	PC6 RNA	0.390987
HALLMARK_MTORC1_SIGNALING	YKT6	PC1 RNA	0.461444
HALLMARK_MYC_TARGETS_V1	C1QBP	PC0 RNA	-0.285303
HALLMARK_MYC_TARGETS_V1	CBX3	PC0 RNA	-0.296872
HALLMARK_MYC_TARGETS_V1	CBX3	PC1 RNA	0.496427
HALLMARK_MYC_TARGETS_V1	CCT2	PC1 RNA	0.461987
HALLMARK_MYC_TARGETS_V1	CCT3	PC0 RNA	-0.376133
HALLMARK_MYC_TARGETS_V1	CCT3	PC1 RNA	0.457997
HALLMARK_MYC_TARGETS_V1	CCT5	PC0 RNA	-0.333146
HALLMARK_MYC_TARGETS_V1	CCT5	PC1 RNA	0.445374
HALLMARK_MYC_TARGETS_V1	CDK4	PC0 RNA	-0.293526
HALLMARK_MYC_TARGETS_V1	EIF4A1	PC1 RNA	0.443804
HALLMARK_MYC_TARGETS_V1	EPRS1	PC1 RNA	0.462315
HALLMARK_MYC_TARGETS_V1	H2AZ1	PC0 RNA	-0.382842
HALLMARK_MYC_TARGETS_V1	HNRNPA2B1	PC1 RNA	0.575298
HALLMARK_MYC_TARGETS_V1	HSP90AB1	PC0 RNA	-0.308156
HALLMARK_MYC_TARGETS_V1	HSP90AB1	PC1 RNA	0.482013
HALLMARK_MYC_TARGETS_V1	HSPD1	PC0 RNA	-0.355398
HALLMARK_MYC_TARGETS_V1	HSPE1	PC0 RNA	-0.37573
HALLMARK_MYC_TARGETS_V1	KARS1	PC1 RNA	0.465903
HALLMARK_MYC_TARGETS_V1	KPNA2	PC0 RNA	-0.344134
HALLMARK_MYC_TARGETS_V1	KPNB1	PC1 RNA	0.540656
HALLMARK_MYC_TARGETS_V1	LDHA	PC0 RNA	-0.297477
HALLMARK_MYC_TARGETS_V1	LSM2	PC0 RNA	-0.329567
HALLMARK_MYC_TARGETS_V1	LSM2	PC1 RNA	0.453721
HALLMARK_MYC_TARGETS_V1	MAD2L1	PC0 RNA	-0.299347
HALLMARK_MYC_TARGETS_V1	NME1	PC0 RNA	-0.353714
HALLMARK_MYC_TARGETS_V1	NOP56	PC1 RNA	0.482512
HALLMARK_MYC_TARGETS_V1	PCBP1	PC1 RNA	0.446958
HALLMARK_MYC_TARGETS_V1	PCNA	PC0 RNA	-0.324741
HALLMARK_MYC_TARGETS_V1	PGK1	PC1 RNA	0.447928
HALLMARK_MYC_TARGETS_V1	PHB1	PC0 RNA	-0.339272
HALLMARK_MYC_TARGETS_V1	PPIA	PC1 RNA	0.459859
HALLMARK_MYC_TARGETS_V1	PPM1G	PC1 RNA	0.584413
HALLMARK_MYC_TARGETS_V1	PRDX4	PC0 RNA	-0.332252
HALLMARK_MYC_TARGETS_V1	PSMC4	PC1 RNA	0.473523
HALLMARK_MYC_TARGETS_V1	SF3A1	PC1 RNA	0.476477
HALLMARK_MYC_TARGETS_V1	SNRPG	PC0 RNA	-0.288688
HALLMARK_MYC_TARGETS_V1	SRM	PC0 RNA	-0.339227
HALLMARK_MYC_TARGETS_V1	SRSF1	PC1 RNA	0.483326
HALLMARK_MYC_TARGETS_V1	STARD7	PC1 RNA	0.472963
HALLMARK_MYC_TARGETS_V1	TRIM28	PC1 RNA	0.467608
HALLMARK_MYC_TARGETS_V1	UBE2L3	PC1 RNA	0.464479
HALLMARK_MYC_TARGETS_V1	VDAC1	PC1 RNA	0.443629

### Sheet: b) HM Pathway Genes Summarized
Hallmark Pathway	PC	Gene count	Mean Loading Value
HALLMARK_EPITHELIAL_MESENCHYMAL_TRANSITION	PC0 RNA	4	0.583756
HALLMARK_EPITHELIAL_MESENCHYMAL_TRANSITION	PC1 RNA	2	-0.263741
HALLMARK_EPITHELIAL_MESENCHYMAL_TRANSITION	PC6 RNA	28	-0.234971
HALLMARK_MTORC1_SIGNALING	PC0 RNA	8	-0.325747
HALLMARK_MTORC1_SIGNALING	PC1 RNA	9	0.463899
HALLMARK_MTORC1_SIGNALING	PC6 RNA	12	0.310653
HALLMARK_MYC_TARGETS_V1	PC0 RNA	19	-0.329238
HALLMARK_MYC_TARGETS_V1	PC1 RNA	23	0.47779
HALLMARK_MYC_TARGETS_V1	PC6 RNA	0	NA
