## Supplementary Table S9 for "Multi-modal data Integration for Metastatic Risk Prediction of AJCC Stage I/II Melanomas: Results from the Population-based Dutch Early-stage Melanoma Study (D-ESMEL)"

Subgroup 1	Subgroup 2	p-value
Mesenchymal	Melanocytic	0.003
Mixed/Intermediate (Low)	Melanocytic	0.018
Mesenchymal	Mixed/Intermediate (High)	0.021
Mixed/Intermediate (Low)	Mixed/Intermediate (High)	0.133
Mixed/Intermediate (High)	Melanocytic	0.137
Mesenchymal	Mixed/Intermediate (Low)	0.535
